# Implementation of *CYP2D6* copy-number imputation panel and frequency of key pharmacogenetic variants in Finnish individuals with a psychotic disorder

**DOI:** 10.1101/2020.11.13.20227058

**Authors:** K. Häkkinen, JI. Kiiski, M. Lähteenvuo, T. Jukuri, K. Suokas, J. Niemi-Pynttäri, T. Kieseppä, T. Männynsalo, A. Wegelius, W. Haaki, K. Lahdensuo, R. Kajanne, MA. Kaunisto, A. Tuulio-Henriksson, O. Kampman, J. Hietala, J. Veijola, J. Lönnqvist, E. Isometsä, T. Paunio, J. Suvisaari, E. Kalso, M. Niemi, J. Tiihonen, M. Daly, A. Palotie, AV. Ahola-Olli

## Abstract

**Purpose:** We constructed a *CYP2D6* copy-number imputation panel by combining copy-number information to GWAS chip data. In addition, we report frequencies of key pharmacogenetic variants in individuals with a psychotic disorder from the genetically bottle-necked population of Finland.

**Methods:** We combined GWAS chip and *CYP2D6* copy-number variation (CNV) data from the Breast Cancer Pain Genetics study (BrePainGen) to construct an imputation panel (N=902) for *CYP2D6* CNV. The resulting data set was used as a *CYP2D6* CNV imputation panel in 9,262 non-related individuals passing genotype data quality control procedures. The panel performance was evaluated by genotyping the CNV from a subset (N=297) of SUPER-Finland participants.

**Results:** *CYP2D6* CNV was imputed correctly in 272 (92%) individuals. Sensitivity and specificity for detecting a duplication were 0.986 and 0.946, respectively. Sensitivity and specificity for detecting a deletion using imputation were 0.886 and 0.966, respectively. Based on imputation, the frequency of a *CYP2D6* duplication and deletion in the whole SUPER-Finland sample with 9,262 non-related individuals passing quality control were 8.5% and 2.7%, respectively. We confirm the higher frequency of CYP2D6 ultrarapid metabolizers in Finland compared with non-Finnish Europeans. Additionally, we confirm a 21-fold enrichment of the *UGT1A1* decreased function variant rs4148323 (also known as 211G>A, G71R or *UGT1A1*\*6) in Finland compared with non-Finnish Europeans. Similarly, the *NUDT15* variant rs116855232 was highly enriched in Finland.

**Conclusion:** Our results demonstrate that imputation of *CYP2D6* CNV is possible. The methodology is not accurate enough to be used in clinical decision making, but it enables studying *CYP2D6* in large biobanks with genome-wide data. In addition, it allows for researchers to recontact patients with certain pharmacogenetic variations through biobanks. We show that bottle-necked populations may have pharmacogenetically important variants with allele frequencies very different from the main ancestral group. Future studies should assess whether these differences are large enough to cause clinically significant changes in trial results across different ancestral groups.
