## Supplemental Table 1 for "Implementation of *CYP2D6* copy-number imputation panel and frequency of key pharmacogenetic variants in Finnish individuals with a psychotic disorder"

### Sheet: variant_list
rsID	Gene	Chromosome	Position_GRCh37	Allele	Functionality	MAF_nfe_gnomAD_v2	MAF_Finns_gnomAD_v2	MAC_nfe_gnomAD_v2	Total_allele_count_nfe_gnomAD_v2	MAC_Finns_gnomAD_v2	Total_allele_count_Finns_gnomAD_v2	P_val_for_enrichment_nfe_vs_finns_gnomAD_v2	Ratio_Finns_vs_nfe_gnomAD_v2	MAF_SUPER	Zhou article EUR allele frequencies ﻿doi:10.1002/cpt.690
rs199523631	CYP2C9	10	96702011	*45	No function	0.0002404	0.0008759	31	128964	22	25116	1.70E-05	3.643510815	0.0008097603	< 0.001
rs1799853	CYP2C9	10	96702047	*2	Decreased	0.1262	0.1144	16275	128998	2874	25124	4.00E-06	0.906497623	0.1120708	0.117
rs1057910	CYP2C9	10	96741053	*3	Decreased	0.06832	0.06259	8812	128982	1572	25114	1.88E-03	0.916129977	0.06105593	0.056
rs182132442	CYP2C9	10	96731876	*29	Decreased	0.0004726	0.0009155	61	129066	23	25124	1.10E-02	1.937156157	0.00107968	0.001
rs28371685	CYP2C9	10	96740981	*11	Decreased	0.002613	0.005653	337	128954	142	25120	3.44E-13	2.163413701	0.003508961	0.005
rs9332239	CYP2C9	10	96748777	*12	Decreased	0.002851	0.001831	368	129092	46	25122	3.32E-03	0.642230796	0.001619521	0.002
rs12248560	CYP2C19	10	96521657	*17	Increased	0.2314	0.1884	3551	15344	649	3444	8.92E-06	0.814174589	0.1938026	0.224
rs4244285	CYP2C19	10	96541616	*2	No function	0.1468	0.1750	14612	99518	4070	23252	1.24E-19	1.192098093	0.1780393	0.183
rs1065852	CYP2D6	22	42526694	*10	Decreased	0.2159	0.1143	26606	123212	2781	24338	1.79E-226	0.529411765	0.1166055	NA
rs5030655	CYP2D6	22	42525086	*6	No function	0.01054	0.02138	1326	125748	527	24652	7.35E-38	2.028462998	0.01797668	0.022
rs3892097	CYP2D6	22	42524947	*4	No function	0.1959	0.1002	17283	88202	2095	20914	1.94E-190	0.511485452	0.1106133	0.155
rs199535154	CYP2D6	22	42524814	*20	No function	0.001325	0.0005653	166	125290	14	24766	8.49E-04	0.426641509	0.002969121	NA
rs35742686	CYP2D6	22	42524244	*3	No function	0.01713	0.03601	2195	128160	902	25046	9.78E-69	2.102159953	0.03600734	0.041
rs16947	CYP2D6	22	42523943	Belongs to more than one haplotype
rs79292917	CYP2D6	22	42523854	*59	Decreased	0.004955	0.003306	638	128768	83	25108	3.25E-04	0.667204844	0.005182466	NA
rs28371725	CYP2D6	22	42523805	*41	Decreased	0.09339	0.03156	11941	127868	792	25094	1.78E-248	0.337937681	0.03336212	0.03
rs1135840	CYP2D6	22	42522613	Belongs to more than one haplotype
rs75017182	DPYD	1	98045449	c.1129-5923C>G, c.1236G>A	Decreased	0.02102	0.01209	324	15412	42	3474	4.70E-04	0.575166508	0.01328007	NA
rs3918290	DPYD	1	97915614	c.1905+1G>A (*2A)	No function	0.005664	0.02385	731	129050	599	25120	1.03E-131	4.210805085	0.02288922	NA
rs67376798	DPYD	1	97547947	c.2846A>T	Decreased	0.005163	0.0003584	666	129006	9	25112	6.89E-39	0.069417006	0.0004858562	NA
rs116855232	NUDT15	13	48619855	*2, *3	No function	0.003510	0.02284	452	128774	573	25086	2.09E-181	6.507122507	0.01932628	NA
rs4149056	SLCO1B1	12	21331549	*5, *15, *17	Decreased	0.1589	0.2124	20474	128850	5330	25092	5.67E-64	1.336689742	0.2064349	NA
rs1800460	TPMT	6	18139228	*2 allele G	No function	0.03815	0.02651	4926	129120	666	25124	1.25E-19	0.694888598	0.02704599	NA
rs1142345	TPMT	6	18130918	*3A, *3C T>C, *41 T>G	No function	0.04258	0.02978	5493	129006	748	25120	5.09E-21	0.699389385	0.03028504	NA
rs887829	UGT1A1	2	234668570	*80, *80+*28, *80+*37	Decreased	0.3252	0.4113	5004	15386	1429	3474	5.35E-11	1.264760148	0.395325	NA
rs4148323	UGT1A1	2	234669144	*6	Decreased	0.002029	0.04566	262	129148	1147	25122	< 2.2E-16	22.5036964	0.04216152	NA
Supplement Table 1.
Variants included in the phenotype prediction from SUPER-Finland in comparison to Europeans.
If an individual did not carry any of these variants but had been genotyped, the predicted phenotype was defaulted to normal.
MAF, minor allele frequency; nfe, non-finnish european; MAC, minor allele count
